# Data-driven cardiometabolic phenogroups reveal distinct subclinical cardiac and proteomic profiles

**DOI:** 10.64898/2026.06.15.26355645

**Authors:** Jiayu Feng, Jocelyn Han Shi Chew, Hangkuan Liu, Liang Zhao, Nadja Mikulic, Abhinit Kumar Ambastha, Melvin Khee Shing Leow, Derek John Hausenloy, Mark Dhinesh Muthiah, Wenru Wang, Michael Wei Liang Chee, Ju Lynn Ong, Calvin Woon Loong Chin, Dianbo Liu, Weiqiang Seow, Reshma Aziz Merchant, Xin Zhou, Qing Yang, Josip Car, Lieng Hsi Ling, Roger Foo, the RESET Consortium

## Abstract

**Background:** Cardiometabolic disease is heterogeneous and incompletely resolved by conventional classification. We aimed to use expanded variables to identify data-driven phenogroups and characterise their echocardiographic and proteomic features.

**Methods:** Latent class analysis was applied to a discovery cohort (RESET; n=1,034) using fourteen cardiometabolic variables. A decision tree model was constructed using the most important variables to enable practical phenogroup classification and facilitate external validation. External validation used three cohorts: PICMAN (n = 120, proteomics), the UK Biobank (n = 344,817, proteomics and outcomes) and CHARLS (n = 12,145, outcomes).

**Results:** Five latent phenogroups were identified: Metabolically Preserved (lowest burden of adiposity, insulin resistance and hyperglycemia), with and without hypertension (each n=244; 23.6%); Lean-Insulin Resistant (IR) (n=140; 13.5%); Obese-Insulin Sensitive (IS) (n=211; 20.4%); and Obese-IR (n=195; 18.9%). Although Lean-IR and Obese-IS showed discordant adiposity and insulin/glycemic status, both exhibited greater subclinical diastolic dysfunction (36.7% and 38.8%, respectively) than the Metabolically Preserved group (16.5%; P<0.001), with impaired global longitudinal strain more prominent in Obese-IS (22.5% vs 13.6%; P<0.001). A decision tree model nominated four variables as most discriminative for the phenogroups (visceral adiposity, IR, elevated SBP, and HbA1c), classifying individuals with an AUC of 0.84 (0.81-0.86), and was used for external validation. Validation in the PICMAN cohort using plasma proteomes showed signatures for the two discordant phenotypes: an inflammatory emphasis in Lean-IR (IL-6, PLCB2) and a stronger hepatic metabolic/injury signature in Obese-IS (ADH4, KRT8/KRT18), upon a shared insulin–endocrine core in both (LEP, IGFBP1, FGF21). In the UK Biobank, phenogroups assigned using surrogates for visceral adiposity and IR (waist circumference and TG:HDL-C ratio) replicated the proteomic signature, and were associated with incident myocardial infarction and stroke. Hazard ratios for the composite outcome after adjusting for age and sex were 1.86 (1.75-1.98) for Lean-IR, 1.85 (1.75-1.97) for Obese-IS, and 2.75 (2.56-2.95) for Obese-IR, compared with the Metabolically Preserved group.

**Conclusion:** Data-driven classification with expanded variables reveals underlying heterogeneity. Phenogroups with discordant adiposity and insulin/glycemic status are associated with subclinical cardiac dysfunction, but differ in their proteomic pathways. The inferred divergent biology implies that individuals of different phenogroups may benefit from differing targeted prevention.

**Condensed Abstract:** Cardiometabolic disease is heterogeneous and incompletely resolved by conventional classification. Using latent class analysis, we identified five phenogroups, including two discordant phenotypes: lean insulin-resistant (Lean-IR) and obese insulin-sensitive (Obese-IS). Despite opposite adiposity, both had a higher prevalence of subclinical cardiac dysfunction than metabolically preserved individuals. Plasma proteomics, validated in the PICMAN cohort, showed an inflammatory signature in Lean-IR and a stronger hepatic metabolic/injury signature in Obese-IS, on a shared insulin–endocrine core. In the UK Biobank, both phenotypes carried a similarly elevated CVD risk, showing that this convergent risk can arise from divergent biology, with implications for precision prevention.

**Graphic Abstract:** BMI, body mass index; WC, Waist circumference; TG, Triglyceride; LDL-C, Low density lipoprotein cholesterol; HDL-C, High density lipoprotein cholesterol; FPG, Fasting plasma glucose; HbA1c, Glycated Hemoglobin A1c; HOMA-IR, Homeostatic Model Assessment of Insulin Resistance; SBP, systolic blood pressure; DBP, diastolic blood pressure; DD, Diastolic dysfunction; GLS, Global longitudinal strain; MI, myocardial infarction
