## Supplementary Data 1 for "Data-driven cardiometabolic phenogroups reveal distinct subclinical cardiac and proteomic profiles"

### Sheet: eData1_MR_for_core_proteons
	Protein	Protein_definition	Disease code	Disease_category	method	nsnp	OR [95% CI]	Pvalue	QTL_type	Disease
1	ADH1B	All-trans-retinol dehydrogenase	I9_HYPTENSPOR	Chapter IX Diseases of the circulatory system	Wald ratio	1	1.21 [1.17-1.25]	6.7495e-28	trans	Hypertension, portal
2	ADH1B	All-trans-retinol dehydrogenase	I9_VARICVEOES	Chapter IX Diseases of the circulatory system	Inverse variance weighted	2	1.17 [1.14-1.21]	1.32208e-25	trans	Oesophageal varices
3	ADH1B	All-trans-retinol dehydrogenase	E4_DM2NOCOMP	Chapter IV Endocrine, nutritional and metabolic diseases	Inverse variance weighted	69	1.06 [1.03-1.09]	8.22117e-05	trans	Type 2 diabetes without complications
4	ADH1B	All-trans-retinol dehydrogenase	I9_VARICVEOES	Chapter IX Diseases of the circulatory system	Inverse variance weighted	3	0.69 [0.51-0.95]	0.023052	cis	Oesophageal varices
5	ADH4	All-trans-retinol dehydrogenase [NAD(+)] ADH4	I9_HYPTENSPOR	Chapter IX Diseases of the circulatory system	Wald ratio	1	0.38 [0.19-0.79]	0.00900092	cis	Hypertension, portal
6	ADH4	All-trans-retinol dehydrogenase [NAD(+)] ADH4	I9_HYPTENS	Chapter IX Diseases of the circulatory system	Wald ratio	1	0.91 [0.84-1]	0.0449207	cis	Hypertension
7	FGF21	Fibroblast growth factor 21	I9_HYPTENS	Chapter IX Diseases of the circulatory system	Inverse variance weighted	2	1.22 [1.03-1.45]	0.0233605	trans	Hypertension
8	FGF21	Fibroblast growth factor 21	I9_HYPTENSESS	Chapter IX Diseases of the circulatory system	Inverse variance weighted	2	1.22 [1.02-1.47]	0.0335678	trans	Hypertension, essential
9	FGF21	Fibroblast growth factor 21	E4_METABOLIA	Chapter IV Endocrine, nutritional and metabolic diseases	Inverse variance weighted	2	1.11 [1-1.23]	0.0495925	cis	Metabolic disorders
10	FTCD	Formimidoyltransferase-cyclodeaminase	I9_K_CARDIAC	Chapter IX Diseases of the circulatory system	Inverse variance weighted	6	1.15 [1-1.33]	0.0448453	trans	Death due to cardiac causes
11	GSTA1	Glutathione S-transferase A1	I9_IHD	Chapter IX Diseases of the circulatory system	Wald ratio	1	0.43 [0.31-0.6]	8.86471e-07	trans	Ischaemic heart disease, wide definition
12	GSTA1	Glutathione S-transferase A1	I9_CORATHER	Chapter IX Diseases of the circulatory system	Wald ratio	1	0.38 [0.26-0.56]	1.00857e-06	trans	Coronary atherosclerosis
13	GSTA1	Glutathione S-transferase A1	I9_VARICVEOES	Chapter IX Diseases of the circulatory system	Wald ratio	1	99.83 [15.62-637.9]	1.14501e-06	trans	Oesophageal varices
14	GSTA1	Glutathione S-transferase A1	E4_HYPERCHOL	Chapter IV Endocrine, nutritional and metabolic diseases	Wald ratio	1	0.33 [0.21-0.51]	1.48974e-06	trans	Pure hypercholesterolaemia
15	GSTA1	Glutathione S-transferase A1	E4_LIPOPROT	Chapter IV Endocrine, nutritional and metabolic diseases	Wald ratio	1	0.39 [0.26-0.57]	1.53339e-06	trans	Disorders of lipoprotein metabolism and other lipidaemias
16	GSTA1	Glutathione S-transferase A1	E4_DM2	Chapter IV Endocrine, nutritional and metabolic diseases	Wald ratio	1	2.54 [1.67-3.86]	1.265e-05	trans	Type 2 diabetes
17	GSTA1	Glutathione S-transferase A1	E4_DM2NOCOMP	Chapter IV Endocrine, nutritional and metabolic diseases	Wald ratio	1	2.52 [1.66-3.85]	1.64284e-05	trans	Type 2 diabetes without complications
18	GSTA1	Glutathione S-transferase A1	E4_METABOLIA	Chapter IV Endocrine, nutritional and metabolic diseases	Wald ratio	1	0.55 [0.4-0.77]	0.000427289	trans	Metabolic disorders
19	GSTA1	Glutathione S-transferase A1	I9_HYPTENS	Chapter IX Diseases of the circulatory system	Wald ratio	1	1.56 [1.19-2.05]	0.00129664	trans	Hypertension
20	GSTA1	Glutathione S-transferase A1	I9_HYPTENSPOR	Chapter IX Diseases of the circulatory system	Wald ratio	1	21.92 [2.9-165.66]	0.00277036	trans	Hypertension, portal
21	GSTA1	Glutathione S-transferase A1	I9_HYPTENSESS	Chapter IX Diseases of the circulatory system	Wald ratio	1	1.46 [1.09-1.95]	0.0109802	trans	Hypertension, essential
22	IGFBP1	Insulin-like growth factor-binding protein 1	I9_RHEUVALV	Chapter IX Diseases of the circulatory system	Wald ratio	1	0.09 [0.01-0.94]	0.0442705	cis	Rheumatic valve diseases
23	KRT18	Keratin, type I cytoskeletal 18	I9_IHD	Chapter IX Diseases of the circulatory system	Inverse variance weighted	7	1.18 [1.09-1.29]	9.83784e-05	trans	Ischaemic heart disease, wide definition
24	KRT18	Keratin, type I cytoskeletal 18	I9_CORATHER	Chapter IX Diseases of the circulatory system	Inverse variance weighted	7	1.2 [1.09-1.32]	0.000154798	trans	Coronary atherosclerosis
25	KRT18	Keratin, type I cytoskeletal 18	I9_CHD	Chapter IX Diseases of the circulatory system	Inverse variance weighted	7	1.2 [1.09-1.32]	0.000173978	trans	Major coronary heart disease event
26	KRT18	Keratin, type I cytoskeletal 18	I9_MI_STRICT	Chapter IX Diseases of the circulatory system	Inverse variance weighted	7	1.2 [1.06-1.36]	0.00497745	trans	Myocardial infarction, strict
27	KRT18	Keratin, type I cytoskeletal 18	I9_HYPTENS	Chapter IX Diseases of the circulatory system	Wald ratio	1	0.71 [0.56-0.91]	0.00589226	cis	Hypertension
28	KRT18	Keratin, type I cytoskeletal 18	E4_THYROID	Chapter IV Endocrine, nutritional and metabolic diseases	Inverse variance weighted	7	1.11 [1.02-1.21]	0.0167395	trans	Disorders of the thyroid gland
29	KRT18	Keratin, type I cytoskeletal 18	E4_HYPERCHOL	Chapter IV Endocrine, nutritional and metabolic diseases	Inverse variance weighted	7	1.2 [1.03-1.4]	0.0171622	trans	Pure hypercholesterolaemia
30	KRT18	Keratin, type I cytoskeletal 18	I9_ANGINA	Chapter IX Diseases of the circulatory system	Inverse variance weighted	7	1.19 [1.03-1.37]	0.019068	trans	Angina pectoris
31	KRT18	Keratin, type I cytoskeletal 18	I9_VARICVEOES	Chapter IX Diseases of the circulatory system	Wald ratio	1	8.92 [1.35-58.96]	0.0231822	cis	Oesophageal varices
32	KRT18	Keratin, type I cytoskeletal 18	I9_HYPTENSESS	Chapter IX Diseases of the circulatory system	Wald ratio	1	0.75 [0.58-0.97]	0.0279013	cis	Hypertension, essential
33	KRT18	Keratin, type I cytoskeletal 18	E4_LIPOPROT	Chapter IV Endocrine, nutritional and metabolic diseases	Inverse variance weighted	7	1.17 [1.01-1.36]	0.0368576	trans	Disorders of lipoprotein metabolism and other lipidaemias
34	KRT18	Keratin, type I cytoskeletal 18	E4_DM2	Chapter IV Endocrine, nutritional and metabolic diseases	Wald ratio	1	0.65 [0.43-0.98]	0.0402465	cis	Type 2 diabetes
35	KRT18	Keratin, type I cytoskeletal 18	E4_DM2NOCOMP	Chapter IV Endocrine, nutritional and metabolic diseases	Wald ratio	1	0.65 [0.42-0.98]	0.0402715	cis	Type 2 diabetes without complications
36	KRT18	Keratin, type I cytoskeletal 18	I9_ATHSCLE	Chapter IX Diseases of the circulatory system	Wald ratio	1	0.58 [0.34-0.98]	0.0403727	cis	Atherosclerosis, excluding cerebral and coronary sclerosis
37	LEP	Leptin	I9_HEARTFAIL	Chapter IX Diseases of the circulatory system	Inverse variance weighted	4	1.66 [1.28-2.17]	0.00016604	trans	Heart failure, strict
38	LEP	Leptin	I9_CARDMYO	Chapter IX Diseases of the circulatory system	Inverse variance weighted	4	0.48 [0.28-0.82]	0.00663331	trans	Cardiomyopathy
39	LEP	Leptin	E4_OBESITY	Chapter IV Endocrine, nutritional and metabolic diseases	Inverse variance weighted	4	11.15 [1.82-68.3]	0.00910231	trans	Obesity
40	LEP	Leptin	E4_OBESITYNAS	Chapter IV Endocrine, nutritional and metabolic diseases	Inverse variance weighted	4	12.47 [1.37-113.57]	0.0251692	trans	Obesity, other/unspecified
41	LEP	Leptin	I9_PAD	Chapter IX Diseases of the circulatory system	Inverse variance weighted	5	1.67 [1.06-2.66]	0.0286717	trans	Peripheral artery disease
