## Supplementary Data 4 for "Data-driven cardiometabolic phenogroups reveal distinct subclinical cardiac and proteomic profiles"

### Sheet: KEGG_2vs1
Variable	ID	Description	setSize	enrichmentScore	NES	pvalue	rank	leading_edge	core_enrichment	SYMBOL	logFC	P_for_FC	abs_logFC
1	hsa04621	NOD-like receptor signaling pathway	8	0.672223	1.81533	0.0101575	37	tags=62%, list=18%, signal=54%	10010	TANK	1.03393	0.00376516	1.03393
2	hsa04621	NOD-like receptor signaling pathway	8	0.672223	1.81533	0.0101575	37	tags=62%, list=18%, signal=54%	140609	NEK7	0.917836	0.0316176	0.917836
3	hsa04621	NOD-like receptor signaling pathway	8	0.672223	1.81533	0.0101575	37	tags=62%, list=18%, signal=54%	5330	PLCB2	0.832183	0.00935396	0.832183
4	hsa04621	NOD-like receptor signaling pathway	8	0.672223	1.81533	0.0101575	37	tags=62%, list=18%, signal=54%	23236	PLCB1	0.673218	0.0203437	0.673218
5	hsa04621	NOD-like receptor signaling pathway	8	0.672223	1.81533	0.0101575	37	tags=62%, list=18%, signal=54%	3569	IL6	0.530107	0.0456947	0.530107
6	hsa04062	Chemokine signaling pathway	6	0.717696	1.75971	0.0100864	46	tags=83%, list=22%, signal=67%	5330	PLCB2	0.832183	0.00935396	0.832183
7	hsa04062	Chemokine signaling pathway	6	0.717696	1.75971	0.0100864	46	tags=83%, list=22%, signal=67%	23236	PLCB1	0.673218	0.0203437	0.673218
8	hsa04062	Chemokine signaling pathway	6	0.717696	1.75971	0.0100864	46	tags=83%, list=22%, signal=67%	6777	STAT5B	0.663285	0.0301954	0.663285
9	hsa04062	Chemokine signaling pathway	6	0.717696	1.75971	0.0100864	46	tags=83%, list=22%, signal=67%	3627	CXCL10	0.624566	0.00315051	0.624566
10	hsa04062	Chemokine signaling pathway	6	0.717696	1.75971	0.0100864	46	tags=83%, list=22%, signal=67%	6357	CCL13	0.474639	0.00152952	0.474639
11	hsa05160	Hepatitis C	5	0.711873	1.63521	0.0256603	28	tags=60%, list=13%, signal=53%	3434	IFIT1	1.07251	0.0188145	1.07251
12	hsa05160	Hepatitis C	5	0.711873	1.63521	0.0256603	28	tags=60%, list=13%, signal=53%	3627	CXCL10	0.624566	0.00315051	0.624566
13	hsa05160	Hepatitis C	5	0.711873	1.63521	0.0256603	28	tags=60%, list=13%, signal=53%	5610	EIF2AK2	0.619963	0.0163207	0.619963
14	hsa04010	MAPK signaling pathway	5	-0.696958	-1.57564	0.0417629	27	tags=60%, list=13%, signal=54%	9048	ARTN	-1.06082	4.25247e-05	1.06082
15	hsa04010	MAPK signaling pathway	5	-0.696958	-1.57564	0.0417629	27	tags=60%, list=13%, signal=54%	4902	NRTN	-0.688959	0.0354761	0.688959
16	hsa04010	MAPK signaling pathway	5	-0.696958	-1.57564	0.0417629	27	tags=60%, list=13%, signal=54%	3552	IL1A	-0.657955	0.044378	0.657955

### Sheet: KEGG_3vs1
Variable	ID	Description	setSize	enrichmentScore	NES	pvalue	rank	leading_edge	core_enrichment	SYMBOL	logFC	P_for_FC	abs_logFC
1	hsa04081	Hormone signaling	5	0.725821	1.60737	0.0210066	6	tags=40%, list=3%, signal=40%	3952	LEP	1.43793	0.000386053	1.43793
2	hsa04081	Hormone signaling	5	0.725821	1.60737	0.0210066	6	tags=40%, list=3%, signal=40%	5330	PLCB2	0.958647	0.0178083	0.958647
3	hsa01100	Metabolic pathways	24	0.411738	1.60212	0.029516	52	tags=54%, list=25%, signal=46%	11181	TREH	1.04003	0.0220375	1.04003
4	hsa01100	Metabolic pathways	24	0.411738	1.60212	0.029516	52	tags=54%, list=25%, signal=46%	5330	PLCB2	0.958647	0.0178083	0.958647
5	hsa01100	Metabolic pathways	24	0.411738	1.60212	0.029516	52	tags=54%, list=25%, signal=46%	54363	HAO1	0.914526	0.0317713	0.914526
6	hsa01100	Metabolic pathways	24	0.411738	1.60212	0.029516	52	tags=54%, list=25%, signal=46%	2938	GSTA1	0.750672	0.0082819	0.750672
7	hsa01100	Metabolic pathways	24	0.411738	1.60212	0.029516	52	tags=54%, list=25%, signal=46%	10841	FTCD	0.724033	0.0223839	0.724033
8	hsa01100	Metabolic pathways	24	0.411738	1.60212	0.029516	52	tags=54%, list=25%, signal=46%	1892	ECHS1	0.697026	0.042751	0.697026
9	hsa01100	Metabolic pathways	24	0.411738	1.60212	0.029516	52	tags=54%, list=25%, signal=46%	2819	GPD1	0.623569	0.00141994	0.623569
10	hsa01100	Metabolic pathways	24	0.411738	1.60212	0.029516	52	tags=54%, list=25%, signal=46%	125	ADH1B	0.61308	0.0146626	0.61308
11	hsa01100	Metabolic pathways	24	0.411738	1.60212	0.029516	52	tags=54%, list=25%, signal=46%	112849	L3HYPDH	0.541948	0.00680462	0.541948
12	hsa01100	Metabolic pathways	24	0.411738	1.60212	0.029516	52	tags=54%, list=25%, signal=46%	2940	GSTA3	0.524065	0.0128862	0.524065
13	hsa01100	Metabolic pathways	24	0.411738	1.60212	0.029516	52	tags=54%, list=25%, signal=46%	2990	GUSB	0.511151	0.0158732	0.511151
14	hsa01100	Metabolic pathways	24	0.411738	1.60212	0.029516	52	tags=54%, list=25%, signal=46%	26873	OPLAH	0.485326	0.0181099	0.485326
15	hsa01100	Metabolic pathways	24	0.411738	1.60212	0.029516	52	tags=54%, list=25%, signal=46%	191	AHCY	0.468372	0.0157836	0.468372
16	hsa00983	Drug metabolism - other enzymes	6	0.658416	1.57591	0.041763	75	tags=100%, list=36%, signal=66%	2938	GSTA1	0.750672	0.0082819	0.750672
17	hsa00983	Drug metabolism - other enzymes	6	0.658416	1.57591	0.041763	75	tags=100%, list=36%, signal=66%	1066	CES1	0.525476	0.0149673	0.525476
18	hsa00983	Drug metabolism - other enzymes	6	0.658416	1.57591	0.041763	75	tags=100%, list=36%, signal=66%	2940	GSTA3	0.524065	0.0128862	0.524065
19	hsa00983	Drug metabolism - other enzymes	6	0.658416	1.57591	0.041763	75	tags=100%, list=36%, signal=66%	2990	GUSB	0.511151	0.0158732	0.511151
20	hsa00983	Drug metabolism - other enzymes	6	0.658416	1.57591	0.041763	75	tags=100%, list=36%, signal=66%	1890	TYMP	0.346469	0.0306876	0.346469
21	hsa00983	Drug metabolism - other enzymes	6	0.658416	1.57591	0.041763	75	tags=100%, list=36%, signal=66%	8824	CES2	0.3281	0.0164652	0.3281
22	hsa04933	AGE-RAGE signaling pathway in diabetic complications	7	0.629473	1.56654	0.0351507	11	tags=43%, list=5%, signal=42%	5330	PLCB2	0.958647	0.0178083	0.958647
23	hsa04933	AGE-RAGE signaling pathway in diabetic complications	7	0.629473	1.56654	0.0351507	11	tags=43%, list=5%, signal=42%	3569	IL6	0.863033	0.0106325	0.863033
24	hsa04933	AGE-RAGE signaling pathway in diabetic complications	7	0.629473	1.56654	0.0351507	11	tags=43%, list=5%, signal=42%	5054	SERPINE1	0.855187	0.00333928	0.855187

### Sheet: KEGG_4vs1
Variable	ID	Description	setSize	enrichmentScore	NES	pvalue	rank	leading_edge	core_enrichment	SYMBOL	logFC	P_for_FC	abs_logFC
1	hsa01100	Metabolic pathways	74	0.498124	2.47576	9.14964e-08	180	tags=68%, list=34%, signal=52%	54363	HAO1	1.31302	0.000857344	1.31302
2	hsa01100	Metabolic pathways	74	0.498124	2.47576	9.14964e-08	180	tags=68%, list=34%, signal=52%	127	ADH4	1.19137	3.64899e-05	1.19137
3	hsa01100	Metabolic pathways	74	0.498124	2.47576	9.14964e-08	180	tags=68%, list=34%, signal=52%	2938	GSTA1	1.07913	4.5821e-05	1.07913
4	hsa01100	Metabolic pathways	74	0.498124	2.47576	9.14964e-08	180	tags=68%, list=34%, signal=52%	763	CA5A	1.05108	0.000141238	1.05108
5	hsa01100	Metabolic pathways	74	0.498124	2.47576	9.14964e-08	180	tags=68%, list=34%, signal=52%	3242	HPD	1.03451	2.35955e-05	1.03451
6	hsa01100	Metabolic pathways	74	0.498124	2.47576	9.14964e-08	180	tags=68%, list=34%, signal=52%	10841	FTCD	0.961113	0.00102097	0.961113
7	hsa01100	Metabolic pathways	74	0.498124	2.47576	9.14964e-08	180	tags=68%, list=34%, signal=52%	125	ADH1B	0.951404	4.9188e-05	0.951404
8	hsa01100	Metabolic pathways	74	0.498124	2.47576	9.14964e-08	180	tags=68%, list=34%, signal=52%	55276	PGM2	0.87589	0.00260949	0.87589
9	hsa01100	Metabolic pathways	74	0.498124	2.47576	9.14964e-08	180	tags=68%, list=34%, signal=52%	1892	ECHS1	0.868378	0.0060024	0.868378
10	hsa01100	Metabolic pathways	74	0.498124	2.47576	9.14964e-08	180	tags=68%, list=34%, signal=52%	3704	ITPA	0.848914	0.0215275	0.848914
11	hsa01100	Metabolic pathways	74	0.498124	2.47576	9.14964e-08	180	tags=68%, list=34%, signal=52%	51181	DCXR	0.817419	0.000281172	0.817419
12	hsa01100	Metabolic pathways	74	0.498124	2.47576	9.14964e-08	180	tags=68%, list=34%, signal=52%	95	ACY1	0.776508	1.59018e-06	0.776508
13	hsa01100	Metabolic pathways	74	0.498124	2.47576	9.14964e-08	180	tags=68%, list=34%, signal=52%	6470	SHMT1	0.776423	0.00085123	0.776423
14	hsa01100	Metabolic pathways	74	0.498124	2.47576	9.14964e-08	180	tags=68%, list=34%, signal=52%	51733	UPB1	0.729724	0.0133213	0.729724
15	hsa01100	Metabolic pathways	74	0.498124	2.47576	9.14964e-08	180	tags=68%, list=34%, signal=52%	4598	MVK	0.697505	0.0018361	0.697505
16	hsa01100	Metabolic pathways	74	0.498124	2.47576	9.14964e-08	180	tags=68%, list=34%, signal=52%	3795	KHK	0.693107	0.00029007	0.693107
17	hsa01100	Metabolic pathways	74	0.498124	2.47576	9.14964e-08	180	tags=68%, list=34%, signal=52%	216	ALDH1A1	0.675049	2.02007e-05	0.675049
18	hsa01100	Metabolic pathways	74	0.498124	2.47576	9.14964e-08	180	tags=68%, list=34%, signal=52%	26873	OPLAH	0.671445	0.000411696	0.671445
19	hsa01100	Metabolic pathways	74	0.498124	2.47576	9.14964e-08	180	tags=68%, list=34%, signal=52%	2940	GSTA3	0.663366	0.000645915	0.663366
20	hsa01100	Metabolic pathways	74	0.498124	2.47576	9.14964e-08	180	tags=68%, list=34%, signal=52%	56954	NIT2	0.661438	7.82438e-06	0.661438
21	hsa01100	Metabolic pathways	74	0.498124	2.47576	9.14964e-08	180	tags=68%, list=34%, signal=52%	326625	MMAB	0.63625	0.0456377	0.63625
22	hsa01100	Metabolic pathways	74	0.498124	2.47576	9.14964e-08	180	tags=68%, list=34%, signal=52%	760	CA2	0.624414	0.0105901	0.624414
23	hsa01100	Metabolic pathways	74	0.498124	2.47576	9.14964e-08	180	tags=68%, list=34%, signal=52%	6821	SUOX	0.623429	0.00679276	0.623429
24	hsa01100	Metabolic pathways	74	0.498124	2.47576	9.14964e-08	180	tags=68%, list=34%, signal=52%	223	ALDH9A1	0.614283	0.000591695	0.614283
25	hsa01100	Metabolic pathways	74	0.498124	2.47576	9.14964e-08	180	tags=68%, list=34%, signal=52%	2819	GPD1	0.607529	0.000676962	0.607529
26	hsa01100	Metabolic pathways	74	0.498124	2.47576	9.14964e-08	180	tags=68%, list=34%, signal=52%	7389	UROD	0.594814	0.00155701	0.594814
27	hsa01100	Metabolic pathways	74	0.498124	2.47576	9.14964e-08	180	tags=68%, list=34%, signal=52%	189	AGXT	0.594598	0.0160941	0.594598
28	hsa01100	Metabolic pathways	74	0.498124	2.47576	9.14964e-08	180	tags=68%, list=34%, signal=52%	205	AK4	0.561945	0.0331938	0.561945
29	hsa01100	Metabolic pathways	74	0.498124	2.47576	9.14964e-08	180	tags=68%, list=34%, signal=52%	6120	RPE	0.560512	0.0113625	0.560512
30	hsa01100	Metabolic pathways	74	0.498124	2.47576	9.14964e-08	180	tags=68%, list=34%, signal=52%	6652	SORD	0.54735	0.014032	0.54735
31	hsa01100	Metabolic pathways	74	0.498124	2.47576	9.14964e-08	180	tags=68%, list=34%, signal=52%	2990	GUSB	0.539824	0.0054078	0.539824
32	hsa01100	Metabolic pathways	74	0.498124	2.47576	9.14964e-08	180	tags=68%, list=34%, signal=52%	2739	GLO1	0.536157	0.00159211	0.536157
33	hsa01100	Metabolic pathways	74	0.498124	2.47576	9.14964e-08	180	tags=68%, list=34%, signal=52%	1312	COMT	0.529012	0.00981501	0.529012
34	hsa01100	Metabolic pathways	74	0.498124	2.47576	9.14964e-08	180	tags=68%, list=34%, signal=52%	203	AK1	0.522962	0.024067	0.522962
35	hsa01100	Metabolic pathways	74	0.498124	2.47576	9.14964e-08	180	tags=68%, list=34%, signal=52%	1841	DTYMK	0.522059	0.00628739	0.522059
36	hsa01100	Metabolic pathways	74	0.498124	2.47576	9.14964e-08	180	tags=68%, list=34%, signal=52%	51292	GMPR2	0.513832	0.00317001	0.513832
37	hsa01100	Metabolic pathways	74	0.498124	2.47576	9.14964e-08	180	tags=68%, list=34%, signal=52%	3029	HAGH	0.507539	0.0360987	0.507539
38	hsa01100	Metabolic pathways	74	0.498124	2.47576	9.14964e-08	180	tags=68%, list=34%, signal=52%	54187	NANS	0.491572	0.00105398	0.491572
39	hsa01100	Metabolic pathways	74	0.498124	2.47576	9.14964e-08	180	tags=68%, list=34%, signal=52%	5833	PCYT2	0.48479	0.00293608	0.48479
40	hsa01100	Metabolic pathways	74	0.498124	2.47576	9.14964e-08	180	tags=68%, list=34%, signal=52%	9380	GRHPR	0.473538	0.00904037	0.473538
41	hsa01100	Metabolic pathways	74	0.498124	2.47576	9.14964e-08	180	tags=68%, list=34%, signal=52%	51102	MECR	0.470265	0.0102973	0.470265
42	hsa01100	Metabolic pathways	74	0.498124	2.47576	9.14964e-08	180	tags=68%, list=34%, signal=52%	51540	SCLY	0.46002	0.0081586	0.46002
43	hsa01100	Metabolic pathways	74	0.498124	2.47576	9.14964e-08	180	tags=68%, list=34%, signal=52%	2597	GAPDH	0.459298	0.0041335	0.459298
44	hsa01100	Metabolic pathways	74	0.498124	2.47576	9.14964e-08	180	tags=68%, list=34%, signal=52%	191	AHCY	0.451797	0.0107799	0.451797
45	hsa01100	Metabolic pathways	74	0.498124	2.47576	9.14964e-08	180	tags=68%, list=34%, signal=52%	1491	CTH	0.45059	0.0343611	0.45059
46	hsa01100	Metabolic pathways	74	0.498124	2.47576	9.14964e-08	180	tags=68%, list=34%, signal=52%	55577	NAGK	0.440712	0.00188388	0.440712
47	hsa01100	Metabolic pathways	74	0.498124	2.47576	9.14964e-08	180	tags=68%, list=34%, signal=52%	3930	LBR	0.439168	0.0118311	0.439168
48	hsa01100	Metabolic pathways	74	0.498124	2.47576	9.14964e-08	180	tags=68%, list=34%, signal=52%	2730	GCLM	0.430425	0.0204562	0.430425
49	hsa01100	Metabolic pathways	74	0.498124	2.47576	9.14964e-08	180	tags=68%, list=34%, signal=52%	3635	INPP5D	0.42306	0.0199791	0.42306
50	hsa01100	Metabolic pathways	74	0.498124	2.47576	9.14964e-08	180	tags=68%, list=34%, signal=52%	3176	HNMT	0.414871	0.00135039	0.414871
51	hsa00983	Drug metabolism - other enzymes	7	0.744721	1.90262	0.00207993	112	tags=86%, list=21%, signal=68%	2938	GSTA1	1.07913	4.5821e-05	1.07913
52	hsa00983	Drug metabolism - other enzymes	7	0.744721	1.90262	0.00207993	112	tags=86%, list=21%, signal=68%	3704	ITPA	0.848914	0.0215275	0.848914
53	hsa00983	Drug metabolism - other enzymes	7	0.744721	1.90262	0.00207993	112	tags=86%, list=21%, signal=68%	51733	UPB1	0.729724	0.0133213	0.729724
54	hsa00983	Drug metabolism - other enzymes	7	0.744721	1.90262	0.00207993	112	tags=86%, list=21%, signal=68%	2940	GSTA3	0.663366	0.000645915	0.663366
55	hsa00983	Drug metabolism - other enzymes	7	0.744721	1.90262	0.00207993	112	tags=86%, list=21%, signal=68%	1066	CES1	0.642356	0.00123756	0.642356
56	hsa00983	Drug metabolism - other enzymes	7	0.744721	1.90262	0.00207993	112	tags=86%, list=21%, signal=68%	2990	GUSB	0.539824	0.0054078	0.539824
57	hsa00980	Metabolism of xenobiotics by cytochrome P450	5	0.837838	1.88502	0.00111007	89	tags=100%, list=17%, signal=84%	127	ADH4	1.19137	3.64899e-05	1.19137
58	hsa00980	Metabolism of xenobiotics by cytochrome P450	5	0.837838	1.88502	0.00111007	89	tags=100%, list=17%, signal=84%	2938	GSTA1	1.07913	4.5821e-05	1.07913
59	hsa00980	Metabolism of xenobiotics by cytochrome P450	5	0.837838	1.88502	0.00111007	89	tags=100%, list=17%, signal=84%	125	ADH1B	0.951404	4.9188e-05	0.951404
60	hsa00980	Metabolism of xenobiotics by cytochrome P450	5	0.837838	1.88502	0.00111007	89	tags=100%, list=17%, signal=84%	2940	GSTA3	0.663366	0.000645915	0.663366
61	hsa00980	Metabolism of xenobiotics by cytochrome P450	5	0.837838	1.88502	0.00111007	89	tags=100%, list=17%, signal=84%	6822	SULT2A1	0.592065	0.00117715	0.592065
62	hsa01240	Biosynthesis of cofactors	10	0.614035	1.76724	0.0120357	208	tags=100%, list=40%, signal=61%	3242	HPD	1.03451	2.35955e-05	1.03451
63	hsa01240	Biosynthesis of cofactors	10	0.614035	1.76724	0.0120357	208	tags=100%, list=40%, signal=61%	6470	SHMT1	0.776423	0.00085123	0.776423
64	hsa01240	Biosynthesis of cofactors	10	0.614035	1.76724	0.0120357	208	tags=100%, list=40%, signal=61%	326625	MMAB	0.63625	0.0456377	0.63625
65	hsa01240	Biosynthesis of cofactors	10	0.614035	1.76724	0.0120357	208	tags=100%, list=40%, signal=61%	7389	UROD	0.594814	0.00155701	0.594814
66	hsa01240	Biosynthesis of cofactors	10	0.614035	1.76724	0.0120357	208	tags=100%, list=40%, signal=61%	205	AK4	0.561945	0.0331938	0.561945
67	hsa01240	Biosynthesis of cofactors	10	0.614035	1.76724	0.0120357	208	tags=100%, list=40%, signal=61%	2990	GUSB	0.539824	0.0054078	0.539824
68	hsa01240	Biosynthesis of cofactors	10	0.614035	1.76724	0.0120357	208	tags=100%, list=40%, signal=61%	203	AK1	0.522962	0.024067	0.522962
69	hsa01240	Biosynthesis of cofactors	10	0.614035	1.76724	0.0120357	208	tags=100%, list=40%, signal=61%	2730	GCLM	0.430425	0.0204562	0.430425
70	hsa01240	Biosynthesis of cofactors	10	0.614035	1.76724	0.0120357	208	tags=100%, list=40%, signal=61%	5805	PTS	0.377437	0.0148314	0.377437
71	hsa01240	Biosynthesis of cofactors	10	0.614035	1.76724	0.0120357	208	tags=100%, list=40%, signal=61%	23498	HAAO	0.376885	0.00236422	0.376885
72	hsa00620	Pyruvate metabolism	6	0.733075	1.75822	0.0102916	144	tags=100%, list=28%, signal=73%	127	ADH4	1.19137	3.64899e-05	1.19137
73	hsa00620	Pyruvate metabolism	6	0.733075	1.75822	0.0102916	144	tags=100%, list=28%, signal=73%	125	ADH1B	0.951404	4.9188e-05	0.951404
74	hsa00620	Pyruvate metabolism	6	0.733075	1.75822	0.0102916	144	tags=100%, list=28%, signal=73%	223	ALDH9A1	0.614283	0.000591695	0.614283
75	hsa00620	Pyruvate metabolism	6	0.733075	1.75822	0.0102916	144	tags=100%, list=28%, signal=73%	2739	GLO1	0.536157	0.00159211	0.536157
76	hsa00620	Pyruvate metabolism	6	0.733075	1.75822	0.0102916	144	tags=100%, list=28%, signal=73%	3029	HAGH	0.507539	0.0360987	0.507539
77	hsa00620	Pyruvate metabolism	6	0.733075	1.75822	0.0102916	144	tags=100%, list=28%, signal=73%	9380	GRHPR	0.473538	0.00904037	0.473538
78	hsa04146	Peroxisome	5	0.76235	1.71518	0.0103095	86	tags=80%, list=16%, signal=67%	54363	HAO1	1.31302	0.000857344	1.31302
79	hsa04146	Peroxisome	5	0.76235	1.71518	0.0103095	86	tags=80%, list=16%, signal=67%	4598	MVK	0.697505	0.0018361	0.697505
80	hsa04146	Peroxisome	5	0.76235	1.71518	0.0103095	86	tags=80%, list=16%, signal=67%	283927	NUDT7	0.670596	0.0194946	0.670596
81	hsa04146	Peroxisome	5	0.76235	1.71518	0.0103095	86	tags=80%, list=16%, signal=67%	189	AGXT	0.594598	0.0160941	0.594598
82	hsa01232	Nucleotide metabolism	6	0.696126	1.66959	0.025108	124	tags=83%, list=24%, signal=64%	3704	ITPA	0.848914	0.0215275	0.848914
83	hsa01232	Nucleotide metabolism	6	0.696126	1.66959	0.025108	124	tags=83%, list=24%, signal=64%	205	AK4	0.561945	0.0331938	0.561945
84	hsa01232	Nucleotide metabolism	6	0.696126	1.66959	0.025108	124	tags=83%, list=24%, signal=64%	203	AK1	0.522962	0.024067	0.522962
85	hsa01232	Nucleotide metabolism	6	0.696126	1.66959	0.025108	124	tags=83%, list=24%, signal=64%	1841	DTYMK	0.522059	0.00628739	0.522059
86	hsa01232	Nucleotide metabolism	6	0.696126	1.66959	0.025108	124	tags=83%, list=24%, signal=64%	51292	GMPR2	0.513832	0.00317001	0.513832
87	hsa04910	Insulin signaling pathway	5	0.733591	1.65048	0.0201996	143	tags=100%, list=27%, signal=73%	1977	EIF4E	0.909129	0.0430557	0.909129
88	hsa04910	Insulin signaling pathway	5	0.733591	1.65048	0.0201996	143	tags=100%, list=27%, signal=73%	23265	EXOC7	0.660508	0.0132467	0.660508
89	hsa04910	Insulin signaling pathway	5	0.733591	1.65048	0.0201996	143	tags=100%, list=27%, signal=73%	1978	EIF4EBP1	0.567306	0.00702614	0.567306
90	hsa04910	Insulin signaling pathway	5	0.733591	1.65048	0.0201996	143	tags=100%, list=27%, signal=73%	5770	PTPN1	0.551942	0.0262663	0.551942
91	hsa04910	Insulin signaling pathway	5	0.733591	1.65048	0.0201996	143	tags=100%, list=27%, signal=73%	5576	PRKAR2A	0.477681	0.00236404	0.477681
92	hsa00230	Purine metabolism	6	0.686462	1.64642	0.0290236	124	tags=83%, list=24%, signal=64%	55276	PGM2	0.87589	0.00260949	0.87589
93	hsa00230	Purine metabolism	6	0.686462	1.64642	0.0290236	124	tags=83%, list=24%, signal=64%	3704	ITPA	0.848914	0.0215275	0.848914
94	hsa00230	Purine metabolism	6	0.686462	1.64642	0.0290236	124	tags=83%, list=24%, signal=64%	205	AK4	0.561945	0.0331938	0.561945
95	hsa00230	Purine metabolism	6	0.686462	1.64642	0.0290236	124	tags=83%, list=24%, signal=64%	203	AK1	0.522962	0.024067	0.522962
96	hsa00230	Purine metabolism	6	0.686462	1.64642	0.0290236	124	tags=83%, list=24%, signal=64%	51292	GMPR2	0.513832	0.00317001	0.513832
97	hsa04514	Cell adhesion molecule (CAM) interaction	16	-0.514793	-1.94193	0.00540912	263	tags=94%, list=50%, signal=48%	1272	CNTN1	-0.415717	3.22373e-05	0.415717
98	hsa04514	Cell adhesion molecule (CAM) interaction	16	-0.514793	-1.94193	0.00540912	263	tags=94%, list=50%, signal=48%	114798	SLITRK1	-0.36181	0.00073539	0.36181
99	hsa04514	Cell adhesion molecule (CAM) interaction	16	-0.514793	-1.94193	0.00540912	263	tags=94%, list=50%, signal=48%	6900	CNTN2	-0.36095	0.00317142	0.36095
100	hsa04514	Cell adhesion molecule (CAM) interaction	16	-0.514793	-1.94193	0.00540912	263	tags=94%, list=50%, signal=48%	80381	CD276	-0.270544	0.0139621	0.270544
101	hsa04514	Cell adhesion molecule (CAM) interaction	16	-0.514793	-1.94193	0.00540912	263	tags=94%, list=50%, signal=48%	26050	SLITRK5	-0.264957	0.0195378	0.264957
102	hsa04514	Cell adhesion molecule (CAM) interaction	16	-0.514793	-1.94193	0.00540912	263	tags=94%, list=50%, signal=48%	4685	NCAM2	-0.258878	0.00121328	0.258878
103	hsa04514	Cell adhesion molecule (CAM) interaction	16	-0.514793	-1.94193	0.00540912	263	tags=94%, list=50%, signal=48%	137075	CLDN23	-0.256249	0.0334106	0.256249
104	hsa04514	Cell adhesion molecule (CAM) interaction	16	-0.514793	-1.94193	0.00540912	263	tags=94%, list=50%, signal=48%	23308	ICOSLG	-0.252281	0.000267301	0.252281
105	hsa04514	Cell adhesion molecule (CAM) interaction	16	-0.514793	-1.94193	0.00540912	263	tags=94%, list=50%, signal=48%	4684	NCAM1	-0.22687	0.00902101	0.22687
106	hsa04514	Cell adhesion molecule (CAM) interaction	16	-0.514793	-1.94193	0.00540912	263	tags=94%, list=50%, signal=48%	942	CD86	-0.206834	0.0372732	0.206834
107	hsa04514	Cell adhesion molecule (CAM) interaction	16	-0.514793	-1.94193	0.00540912	263	tags=94%, list=50%, signal=48%	5802	PTPRS	-0.206115	0.00523954	0.206115
108	hsa04514	Cell adhesion molecule (CAM) interaction	16	-0.514793	-1.94193	0.00540912	263	tags=94%, list=50%, signal=48%	947	CD34	-0.192079	0.00495924	0.192079
109	hsa04514	Cell adhesion molecule (CAM) interaction	16	-0.514793	-1.94193	0.00540912	263	tags=94%, list=50%, signal=48%	3685	ITGAV	-0.173869	0.0188902	0.173869
110	hsa04514	Cell adhesion molecule (CAM) interaction	16	-0.514793	-1.94193	0.00540912	263	tags=94%, list=50%, signal=48%	3688	ITGB1	-0.169083	0.00695512	0.169083
111	hsa04514	Cell adhesion molecule (CAM) interaction	16	-0.514793	-1.94193	0.00540912	263	tags=94%, list=50%, signal=48%	214	ALCAM	-0.144609	0.0248123	0.144609

### Sheet: KEGG_5vs1
Variable	ID	Description	setSize	enrichmentScore	NES	pvalue	rank	leading_edge	core_enrichment	SYMBOL	logFC	P_for_FC	abs_logFC
1	hsa01100	Metabolic pathways	83	0.400175	2.09315	6.6425e-05	229	tags=64%, list=40%, signal=45%	127	ADH4	1.31588	6.01707e-06	1.31588
2	hsa01100	Metabolic pathways	83	0.400175	2.09315	6.6425e-05	229	tags=64%, list=40%, signal=45%	54363	HAO1	1.27926	0.00114718	1.27926
3	hsa01100	Metabolic pathways	83	0.400175	2.09315	6.6425e-05	229	tags=64%, list=40%, signal=45%	11181	TREH	1.19085	0.00427642	1.19085
4	hsa01100	Metabolic pathways	83	0.400175	2.09315	6.6425e-05	229	tags=64%, list=40%, signal=45%	3704	ITPA	1.11608	0.0027186	1.11608
5	hsa01100	Metabolic pathways	83	0.400175	2.09315	6.6425e-05	229	tags=64%, list=40%, signal=45%	10841	FTCD	1.11544	0.000154971	1.11544
6	hsa01100	Metabolic pathways	83	0.400175	2.09315	6.6425e-05	229	tags=64%, list=40%, signal=45%	3242	HPD	1.04888	1.85073e-05	1.04888
7	hsa01100	Metabolic pathways	83	0.400175	2.09315	6.6425e-05	229	tags=64%, list=40%, signal=45%	2938	GSTA1	0.965035	0.000242381	0.965035
8	hsa01100	Metabolic pathways	83	0.400175	2.09315	6.6425e-05	229	tags=64%, list=40%, signal=45%	125	ADH1B	0.952636	4.81657e-05	0.952636
9	hsa01100	Metabolic pathways	83	0.400175	2.09315	6.6425e-05	229	tags=64%, list=40%, signal=45%	2990	GUSB	0.920583	4.1043e-06	0.920583
10	hsa01100	Metabolic pathways	83	0.400175	2.09315	6.6425e-05	229	tags=64%, list=40%, signal=45%	5330	PLCB2	0.879626	0.0171247	0.879626
11	hsa01100	Metabolic pathways	83	0.400175	2.09315	6.6425e-05	229	tags=64%, list=40%, signal=45%	51733	UPB1	0.876106	0.00312814	0.876106
12	hsa01100	Metabolic pathways	83	0.400175	2.09315	6.6425e-05	229	tags=64%, list=40%, signal=45%	3795	KHK	0.827358	1.8913e-05	0.827358
13	hsa01100	Metabolic pathways	83	0.400175	2.09315	6.6425e-05	229	tags=64%, list=40%, signal=45%	1892	ECHS1	0.817992	0.00951832	0.817992
14	hsa01100	Metabolic pathways	83	0.400175	2.09315	6.6425e-05	229	tags=64%, list=40%, signal=45%	339221	ENPP7	0.808065	0.000529731	0.808065
15	hsa01100	Metabolic pathways	83	0.400175	2.09315	6.6425e-05	229	tags=64%, list=40%, signal=45%	51181	DCXR	0.778765	0.000522312	0.778765
16	hsa01100	Metabolic pathways	83	0.400175	2.09315	6.6425e-05	229	tags=64%, list=40%, signal=45%	2819	GPD1	0.756974	2.91093e-05	0.756974
17	hsa01100	Metabolic pathways	83	0.400175	2.09315	6.6425e-05	229	tags=64%, list=40%, signal=45%	763	CA5A	0.717275	0.00828898	0.717275
18	hsa01100	Metabolic pathways	83	0.400175	2.09315	6.6425e-05	229	tags=64%, list=40%, signal=45%	56954	NIT2	0.710032	1.85005e-06	0.710032
19	hsa01100	Metabolic pathways	83	0.400175	2.09315	6.6425e-05	229	tags=64%, list=40%, signal=45%	8876	VNN1	0.699418	0.0107855	0.699418
20	hsa01100	Metabolic pathways	83	0.400175	2.09315	6.6425e-05	229	tags=64%, list=40%, signal=45%	95	ACY1	0.684774	1.89404e-05	0.684774
21	hsa01100	Metabolic pathways	83	0.400175	2.09315	6.6425e-05	229	tags=64%, list=40%, signal=45%	4598	MVK	0.684602	0.00221208	0.684602
22	hsa01100	Metabolic pathways	83	0.400175	2.09315	6.6425e-05	229	tags=64%, list=40%, signal=45%	2940	GSTA3	0.650017	0.000819474	0.650017
23	hsa01100	Metabolic pathways	83	0.400175	2.09315	6.6425e-05	229	tags=64%, list=40%, signal=45%	205	AK4	0.64904	0.0142067	0.64904
24	hsa01100	Metabolic pathways	83	0.400175	2.09315	6.6425e-05	229	tags=64%, list=40%, signal=45%	326625	MMAB	0.632904	0.0467681	0.632904
25	hsa01100	Metabolic pathways	83	0.400175	2.09315	6.6425e-05	229	tags=64%, list=40%, signal=45%	3636	INPPL1	0.590433	0.026686	0.590433
26	hsa01100	Metabolic pathways	83	0.400175	2.09315	6.6425e-05	229	tags=64%, list=40%, signal=45%	216	ALDH1A1	0.581729	0.000208034	0.581729
27	hsa01100	Metabolic pathways	83	0.400175	2.09315	6.6425e-05	229	tags=64%, list=40%, signal=45%	6652	SORD	0.576488	0.00977666	0.576488
28	hsa01100	Metabolic pathways	83	0.400175	2.09315	6.6425e-05	229	tags=64%, list=40%, signal=45%	317749	DHRS4L2	0.55572	0.0125431	0.55572
29	hsa01100	Metabolic pathways	83	0.400175	2.09315	6.6425e-05	229	tags=64%, list=40%, signal=45%	2879	GPX4	0.547522	0.000866443	0.547522
30	hsa01100	Metabolic pathways	83	0.400175	2.09315	6.6425e-05	229	tags=64%, list=40%, signal=45%	189	AGXT	0.537996	0.0290724	0.537996
31	hsa01100	Metabolic pathways	83	0.400175	2.09315	6.6425e-05	229	tags=64%, list=40%, signal=45%	2027	ENO3	0.533314	0.0128983	0.533314
32	hsa01100	Metabolic pathways	83	0.400175	2.09315	6.6425e-05	229	tags=64%, list=40%, signal=45%	80142	PTGES2	0.521384	0.0245095	0.521384
33	hsa01100	Metabolic pathways	83	0.400175	2.09315	6.6425e-05	229	tags=64%, list=40%, signal=45%	26873	OPLAH	0.516365	0.0060348	0.516365
34	hsa01100	Metabolic pathways	83	0.400175	2.09315	6.6425e-05	229	tags=64%, list=40%, signal=45%	6821	SUOX	0.50767	0.0267074	0.50767
35	hsa01100	Metabolic pathways	83	0.400175	2.09315	6.6425e-05	229	tags=64%, list=40%, signal=45%	191	AHCY	0.494398	0.00539102	0.494398
36	hsa01100	Metabolic pathways	83	0.400175	2.09315	6.6425e-05	229	tags=64%, list=40%, signal=45%	5833	PCYT2	0.484177	0.00297096	0.484177
37	hsa01100	Metabolic pathways	83	0.400175	2.09315	6.6425e-05	229	tags=64%, list=40%, signal=45%	1854	DUT	0.477864	0.0363301	0.477864
38	hsa01100	Metabolic pathways	83	0.400175	2.09315	6.6425e-05	229	tags=64%, list=40%, signal=45%	2678	GGT1	0.463995	0.00535134	0.463995
39	hsa01100	Metabolic pathways	83	0.400175	2.09315	6.6425e-05	229	tags=64%, list=40%, signal=45%	9380	GRHPR	0.448531	0.0132747	0.448531
40	hsa01100	Metabolic pathways	83	0.400175	2.09315	6.6425e-05	229	tags=64%, list=40%, signal=45%	26279	PLA2G2D	0.429975	0.0265728	0.429975
41	hsa01100	Metabolic pathways	83	0.400175	2.09315	6.6425e-05	229	tags=64%, list=40%, signal=45%	10135	NAMPT	0.425349	0.0205498	0.425349
42	hsa01100	Metabolic pathways	83	0.400175	2.09315	6.6425e-05	229	tags=64%, list=40%, signal=45%	1841	DTYMK	0.414527	0.0290874	0.414527
43	hsa01100	Metabolic pathways	83	0.400175	2.09315	6.6425e-05	229	tags=64%, list=40%, signal=45%	5805	PTS	0.394088	0.0110507	0.394088
44	hsa01100	Metabolic pathways	83	0.400175	2.09315	6.6425e-05	229	tags=64%, list=40%, signal=45%	112849	L3HYPDH	0.391745	0.0309551	0.391745
45	hsa01100	Metabolic pathways	83	0.400175	2.09315	6.6425e-05	229	tags=64%, list=40%, signal=45%	2739	GLO1	0.384232	0.0222525	0.384232
46	hsa01100	Metabolic pathways	83	0.400175	2.09315	6.6425e-05	229	tags=64%, list=40%, signal=45%	223	ALDH9A1	0.382799	0.029714	0.382799
47	hsa01100	Metabolic pathways	83	0.400175	2.09315	6.6425e-05	229	tags=64%, list=40%, signal=45%	3635	INPP5D	0.382511	0.0350196	0.382511
48	hsa01100	Metabolic pathways	83	0.400175	2.09315	6.6425e-05	229	tags=64%, list=40%, signal=45%	5092	PCBD1	0.371087	0.000767977	0.371087
49	hsa01100	Metabolic pathways	83	0.400175	2.09315	6.6425e-05	229	tags=64%, list=40%, signal=45%	80896	NPL	0.369985	0.0104358	0.369985
50	hsa01100	Metabolic pathways	83	0.400175	2.09315	6.6425e-05	229	tags=64%, list=40%, signal=45%	51540	SCLY	0.362942	0.0358272	0.362942
51	hsa01100	Metabolic pathways	83	0.400175	2.09315	6.6425e-05	229	tags=64%, list=40%, signal=45%	130589	GALM	0.358971	0.00260956	0.358971
52	hsa01100	Metabolic pathways	83	0.400175	2.09315	6.6425e-05	229	tags=64%, list=40%, signal=45%	64080	RBKS	0.358787	0.0197031	0.358787
53	hsa01100	Metabolic pathways	83	0.400175	2.09315	6.6425e-05	229	tags=64%, list=40%, signal=45%	51292	GMPR2	0.356468	0.0387549	0.356468
54	hsa05207	Chemical carcinogenesis - receptor activation	7	0.76902	1.99174	0.000478626	85	tags=71%, list=15%, signal=62%	2099	ESR1	1.13241	0.0259798	1.13241
55	hsa05207	Chemical carcinogenesis - receptor activation	7	0.76902	1.99174	0.000478626	85	tags=71%, list=15%, signal=62%	2938	GSTA1	0.965035	0.000242381	0.965035
56	hsa05207	Chemical carcinogenesis - receptor activation	7	0.76902	1.99174	0.000478626	85	tags=71%, list=15%, signal=62%	6777	STAT5B	0.835438	0.0183022	0.835438
57	hsa05207	Chemical carcinogenesis - receptor activation	7	0.76902	1.99174	0.000478626	85	tags=71%, list=15%, signal=62%	2940	GSTA3	0.650017	0.000819474	0.650017
58	hsa05207	Chemical carcinogenesis - receptor activation	7	0.76902	1.99174	0.000478626	85	tags=71%, list=15%, signal=62%	331	XIAP	0.631278	0.00253252	0.631278
59	hsa00980	Metabolism of xenobiotics by cytochrome P450	6	0.812558	1.96946	0.00031663	78	tags=83%, list=14%, signal=73%	127	ADH4	1.31588	6.01707e-06	1.31588
60	hsa00980	Metabolism of xenobiotics by cytochrome P450	6	0.812558	1.96946	0.00031663	78	tags=83%, list=14%, signal=73%	2938	GSTA1	0.965035	0.000242381	0.965035
61	hsa00980	Metabolism of xenobiotics by cytochrome P450	6	0.812558	1.96946	0.00031663	78	tags=83%, list=14%, signal=73%	125	ADH1B	0.952636	4.81657e-05	0.952636
62	hsa00980	Metabolism of xenobiotics by cytochrome P450	6	0.812558	1.96946	0.00031663	78	tags=83%, list=14%, signal=73%	6822	SULT2A1	0.659741	0.000322766	0.659741
63	hsa00980	Metabolism of xenobiotics by cytochrome P450	6	0.812558	1.96946	0.00031663	78	tags=83%, list=14%, signal=73%	2940	GSTA3	0.650017	0.000819474	0.650017
64	hsa00983	Drug metabolism - other enzymes	10	0.668272	1.95748	0.00259601	78	tags=60%, list=14%, signal=53%	3704	ITPA	1.11608	0.0027186	1.11608
65	hsa00983	Drug metabolism - other enzymes	10	0.668272	1.95748	0.00259601	78	tags=60%, list=14%, signal=53%	2938	GSTA1	0.965035	0.000242381	0.965035
66	hsa00983	Drug metabolism - other enzymes	10	0.668272	1.95748	0.00259601	78	tags=60%, list=14%, signal=53%	2990	GUSB	0.920583	4.1043e-06	0.920583
67	hsa00983	Drug metabolism - other enzymes	10	0.668272	1.95748	0.00259601	78	tags=60%, list=14%, signal=53%	51733	UPB1	0.876106	0.00312814	0.876106
68	hsa00983	Drug metabolism - other enzymes	10	0.668272	1.95748	0.00259601	78	tags=60%, list=14%, signal=53%	1066	CES1	0.671545	0.00075147	0.671545
69	hsa00983	Drug metabolism - other enzymes	10	0.668272	1.95748	0.00259601	78	tags=60%, list=14%, signal=53%	2940	GSTA3	0.650017	0.000819474	0.650017
70	hsa05200	Pathways in cancer	35	0.422936	1.83712	0.00343045	94	tags=34%, list=17%, signal=30%	2099	ESR1	1.13241	0.0259798	1.13241
71	hsa05200	Pathways in cancer	35	0.422936	1.83712	0.00343045	94	tags=34%, list=17%, signal=30%	2938	GSTA1	0.965035	0.000242381	0.965035
72	hsa05200	Pathways in cancer	35	0.422936	1.83712	0.00343045	94	tags=34%, list=17%, signal=30%	3569	IL6	0.957488	0.00201623	0.957488
73	hsa05200	Pathways in cancer	35	0.422936	1.83712	0.00343045	94	tags=34%, list=17%, signal=30%	3091	HIF1A	0.901518	0.0160082	0.901518
74	hsa05200	Pathways in cancer	35	0.422936	1.83712	0.00343045	94	tags=34%, list=17%, signal=30%	5330	PLCB2	0.879626	0.0171247	0.879626
75	hsa05200	Pathways in cancer	35	0.422936	1.83712	0.00343045	94	tags=34%, list=17%, signal=30%	26291	FGF21	0.862019	0.00965781	0.862019
76	hsa05200	Pathways in cancer	35	0.422936	1.83712	0.00343045	94	tags=34%, list=17%, signal=30%	6777	STAT5B	0.835438	0.0183022	0.835438
77	hsa05200	Pathways in cancer	35	0.422936	1.83712	0.00343045	94	tags=34%, list=17%, signal=30%	613	BCR	0.656606	0.0013621	0.656606
78	hsa05200	Pathways in cancer	35	0.422936	1.83712	0.00343045	94	tags=34%, list=17%, signal=30%	2940	GSTA3	0.650017	0.000819474	0.650017
79	hsa05200	Pathways in cancer	35	0.422936	1.83712	0.00343045	94	tags=34%, list=17%, signal=30%	331	XIAP	0.631278	0.00253252	0.631278
80	hsa05200	Pathways in cancer	35	0.422936	1.83712	0.00343045	94	tags=34%, list=17%, signal=30%	1147	CHUK	0.620846	0.010635	0.620846
81	hsa05200	Pathways in cancer	35	0.422936	1.83712	0.00343045	94	tags=34%, list=17%, signal=30%	9138	ARHGEF1	0.610567	0.00925922	0.610567
82	hsa00350	Tyrosine metabolism	6	0.741868	1.79813	0.0028123	20	tags=50%, list=4%, signal=49%	127	ADH4	1.31588	6.01707e-06	1.31588
83	hsa00350	Tyrosine metabolism	6	0.741868	1.79813	0.0028123	20	tags=50%, list=4%, signal=49%	3242	HPD	1.04888	1.85073e-05	1.04888
84	hsa00350	Tyrosine metabolism	6	0.741868	1.79813	0.0028123	20	tags=50%, list=4%, signal=49%	125	ADH1B	0.952636	4.81657e-05	0.952636
85	hsa04919	Thyroid hormone signaling pathway	6	0.721749	1.74936	0.00454272	29	tags=50%, list=5%, signal=48%	2099	ESR1	1.13241	0.0259798	1.13241
86	hsa04919	Thyroid hormone signaling pathway	6	0.721749	1.74936	0.00454272	29	tags=50%, list=5%, signal=48%	3091	HIF1A	0.901518	0.0160082	0.901518
87	hsa04919	Thyroid hormone signaling pathway	6	0.721749	1.74936	0.00454272	29	tags=50%, list=5%, signal=48%	5330	PLCB2	0.879626	0.0171247	0.879626
88	hsa05142	Chagas disease	9	0.607872	1.70037	0.00832423	136	tags=67%, list=24%, signal=52%	3569	IL6	0.957488	0.00201623	0.957488
89	hsa05142	Chagas disease	9	0.607872	1.70037	0.00832423	136	tags=67%, list=24%, signal=52%	5054	SERPINE1	0.936079	0.000473748	0.936079
90	hsa05142	Chagas disease	9	0.607872	1.70037	0.00832423	136	tags=67%, list=24%, signal=52%	5330	PLCB2	0.879626	0.0171247	0.879626
91	hsa05142	Chagas disease	9	0.607872	1.70037	0.00832423	136	tags=67%, list=24%, signal=52%	1147	CHUK	0.620846	0.010635	0.620846
92	hsa05142	Chagas disease	9	0.607872	1.70037	0.00832423	136	tags=67%, list=24%, signal=52%	51135	IRAK4	0.576052	0.0482219	0.576052
93	hsa05142	Chagas disease	9	0.607872	1.70037	0.00832423	136	tags=67%, list=24%, signal=52%	8517	IKBKG	0.521969	0.0101073	0.521969
94	hsa04611	Platelet activation	6	0.694594	1.68354	0.00968787	94	tags=67%, list=17%, signal=56%	5330	PLCB2	0.879626	0.0171247	0.879626
95	hsa04611	Platelet activation	6	0.694594	1.68354	0.00968787	94	tags=67%, list=17%, signal=56%	6850	SYK	0.639913	0.0403692	0.639913
96	hsa04611	Platelet activation	6	0.694594	1.68354	0.00968787	94	tags=67%, list=17%, signal=56%	8673	VAMP8	0.620922	0.0112552	0.620922
97	hsa04611	Platelet activation	6	0.694594	1.68354	0.00968787	94	tags=67%, list=17%, signal=56%	9138	ARHGEF1	0.610567	0.00925922	0.610567
98	hsa04979	Cholesterol metabolism	6	-0.710813	-1.75642	0.0100998	85	tags=67%, list=15%, signal=57%	4018	LPA	-1.30978	0.000704854	1.30978
99	hsa04979	Cholesterol metabolism	6	-0.710813	-1.75642	0.0100998	85	tags=67%, list=15%, signal=57%	4023	LPL	-0.72872	2.83577e-05	0.72872
100	hsa04979	Cholesterol metabolism	6	-0.710813	-1.75642	0.0100998	85	tags=67%, list=15%, signal=57%	5360	PLTP	-0.534656	1.49955e-05	0.534656
101	hsa04979	Cholesterol metabolism	6	-0.710813	-1.75642	0.0100998	85	tags=67%, list=15%, signal=57%	335	APOA1	-0.450474	0.000328755	0.450474
